# Rare protein-disrupting variants in *CETP* and protection against vascular events

**DOI:** 10.1101/2024.12.02.24318306

**Authors:** Fredrik Landfors, Mathijs de Kleer, John J.P. Kastelein, Elin Chorell

**Affiliations:** Department of Public Health and Clinical Medicine, Section of Medicine, Umea University, S-901 87 Umea, Sweden; NewAmsterdam Pharma, Naarden, the Netherlands; Department of Vascular Medicine, Academic Medical Center, University of Amsterdam, the Netherlands

## Abstract

**Background:** Sequence variants that disrupt Cholesteryl Ester Transfer Protein (CETP) provide a genetic proxy for therapeutic inhibition, but their association with atherosclerotic vascular events has not been robustly established.

**Objectives:** To assess whether protein-disrupting *CETP* variants conferring lifelong reduced CETP activity lower atherosclerotic vascular event rates.

**Methods:** We tested associations between protein-disrupting *CETP* variants and atherosclerotic vascular and coronary artery disease across the All of Us Research Program and the UK Biobank using whole-genome sequences and linked health data. Predicted protein-disrupting variants were identified with LOFTEE and AlphaMissense. Gene-based burden testing used Firth’s logistic regression via REGENIE. Coronary artery disease was meta-analysed with FinnGen, Biobank Japan, and previous case-control studies. Restricted mean event-free survival to average life expectancy of 81 years was estimated in the UK Biobank.

**Results:** We included 1,515–4,575 carriers of *CETP* protein-disrupting variants and 848,000–1,585,000 non-carriers in combined populations with 126,000 atherosclerotic events and 246,000 coronary artery disease events, respectively. HDL cholesterol was 25% higher (0.35 mmol/L [14 mg/dL], *P*=4×10^-138^) and non-HDL cholesterol was 6% lower (0.23 mmol/L [9 mg/dL], *P*=9×10^-8^) in carriers. Atherosclerotic vascular event rates were lower in carriers (odds ratio, 0.73, 95% confidence interval, 0.62–0.87, *P*=3×10^-4^). Coronary artery disease risk was also lower in carriers (odds ratio, 0.79, 95% confidence interval, 0.72–0.86, *P*=3×10^-7^), reaching exome-wide significance. Carriers lived an average 1.0 years longer without atherosclerotic disease (95% confidence interval, 0.5-1.4, *P*=6×10^-5^).

**Conclusion:** Protein-disrupting *CETP* variants were associated with reduced atherosclerotic vascular disease risk and longer disease-free survival.
