## Supplemental Tables 1-4 for "Rare protein-disrupting variants in *CETP* and protection against vascular events"

### Sheet: S1_UKB_Disease_Definitions
Phenotype	ICD-9 Codes	ICD-10 Codes	OPCS-3 Codes	OPCS-4 Codes	Description
Coronary Heart Disease (CHD)	410, 411, 412, 413.0, 413.9, 414.0, 414.10, 414.19, 414.2, 414.3, 414.4, 414.8, 414.9	I20.0, I20.8, I20.9, I21, I22, I23, I24, I25.0, I25.1, I25.2, I25.3, I25.5, I25.6, I25.8, I25.9	304.1, 304.2, 304.3	K40, K41, K42, K43, K44, K45, K46, K49, K50, K75	Includes acute and chronic ischemic heart disease, angina pectoris, myocardial infarction, and coronary revascularization procedures
Ischemic Stroke	433.01, 433.11, 433.21, 433.31, 433.81, 433.91, 434.01, 434.11, 434.91	I63, I64	-	-	Cerebral infarction due to precerebral and cerebral artery occlusion with infarction
Atherosclerotic Cerebrovascular Disease	433	I65	-	L29.4, L29.5, L31.1, L31.2	Occlusion and stenosis of precerebral arteries, including carotid endarterectomy and stenting procedures
Peripheral Atherosclerosis	440	I70	-	L52.1-L52.9, L54.2, L25.1, L25.2, L26.1-L26.3	Atherosclerosis and related peripheral vascular procedures including angioplasty and bypass
Abdominal Aortic Aneurysm (AAA)	441.3, 441.4	I71.3, I71.4	-	L27.1, L27.8, L27.9, L19.4, L19.5, L19.8, L19.9, L20.4, L20.5, L20.8, L20.9	Abdominal aortic aneurysm with or without rupture, including endovascular and open repair
Any Atherosclerotic Event	Combined CHD + Ischemic Stroke + Cerebrovascular + Peripheral Atherosclerosis + AAA codes	Combined CHD + Ischemic Stroke + Cerebrovascular + Peripheral Atherosclerosis + AAA codes	Combined procedure codes	Combined procedure codes	Composite endpoint including any of the above atherosclerotic conditions
Hypertension	401, 402, 403, 404, 405	I10, I11, I12, I13, I15	-	-	Essential and secondary hypertension including hypertensive heart and kidney disease

### Sheet: S2_AoU_Disease_Definitions
Phenotype	OMOP Standard Concept IDs	Concept Names	Description
Coronary Heart Disease (CHD)	317576, 4185932	Coronary arteriosclerosis, Ischemic heart disease	Coronary artery disease and related ischemic conditions; captures all descendant concepts
Ischemic Stroke	4110192	Cerebral infarction	Ischemic stroke due to cerebral artery occlusion
Atherosclerotic Cerebrovascular Disease	35207822, 1569220, 35207823, 35207824, 316437	Occlusion/stenosis of basilar artery, carotid artery, other precerebral arteries; Cerebral atherosclerosis	Stenosis and occlusion of precerebral arteries including carotid disease
Peripheral Atherosclerosis	3654996, 312934	Peripheral arterial disease, Atherosclerosis of aorta	Peripheral arterial disease and aortic atherosclerosis
Abdominal Aortic Aneurysm (AAA)	198177	Abdominal aortic aneurysm	Abdominal aortic aneurysm with or without rupture
Any Atherosclerotic Event	40479625, 4185932, 4110192, 35207822, 1569220, 35207823, 35207824, 3654996, 198177	Atherosclerosis of artery plus all component conditions	Composite endpoint including any atherosclerotic condition
Hypertension	316866	Hypertensive disorder	All forms of hypertension including essential and secondary
Type 2 Diabetes	201826	Type 2 diabetes mellitus	Type 2 diabetes mellitus and related conditions

### Sheet: S3_UKB_CETP_Variants
Variant ID	Genomic Position (GRCh38)	Reference Allele	Alternate Allele	dbSNP rsID	Gene (Ensembl ID)	MANE Transcript	HGVS Coding	HGVS Protein	Variant Consequence	Loss-of-Function Confidence (LOFTEE)	AlphaMissense Score	AlphaMissense Classification	SpliceAI Max Delta Score	Pangolin Max Delta Score
chr16_56961990_CCA_C	56961990	CCA	C	rs766825140	ENSG00000087237	NM_000078.3	c.14_15del	p.Thr5SerfsTer95	frameshift_variant	High-confidence			0	-0.2
chr16_56962068_G_A	56962068	G	A	rs771585518	ENSG00000087237	NM_000078.3	c.89G>A	p.Cys30Tyr	missense_variant		0.7861	likely_pathogenic	0.01	0.02
chr16_56962071_G_C	56962071	G	C	rs147758502	ENSG00000087237	NM_000078.3	c.92G>C	p.Arg31Pro	missense_variant		0.9878	likely_pathogenic	0	-0.14
chr16_56962097_TGTAA_T	56962097	TGTAA	T	rs751916721	ENSG00000087237	NM_000078.3	c.118+4_118+7del		splice_donor_variant	High-confidence			0.99	-0.53
chr16_56962098_G_A	56962098	G	A	rs776131795	ENSG00000087237	NM_000078.3	c.118+1G>A		splice_donor_variant	High-confidence			0.99	-0.52
chr16_56963009_G_A	56963009	G	A	rs770472024	ENSG00000087237	NM_000078.3	c.119-1G>A		splice_acceptor_variant	High-confidence			1	-0.87
chr16_56963051_C_T	56963051	C	T	rs780627434	ENSG00000087237	NM_000078.3	c.160C>T	p.Arg54Ter	stop_gained	High-confidence			0	-0.03
chr16_56963054_GC_G	56963054	GC	G	rs753876598	ENSG00000087237	NM_000078.3	c.165del	p.Ser56AlafsTer11	frameshift_variant	High-confidence			0	-0.01
chr16_56963113_T_G	56963113	T	G	rs201790757	ENSG00000087237	NM_000078.3	c.222T>G	p.Tyr74Ter	stop_gained	High-confidence			0	-0.04
chr16_56969388_T_A	56969388	T	A	rs2056091161	ENSG00000087237	NM_000078.3	c.236T>A	p.Ile79Asn	missense_variant		0.7393	likely_pathogenic	0.01	0.01
chr16_56969390_C_CA	56969390	C	CA	rs2056091212	ENSG00000087237	NM_000078.3	c.239dup	p.Ile81AspfsTer20	frameshift_variant	High-confidence			0	0.01
chr16_56969419_C_G	56969419	C	G	rs2056091623	ENSG00000087237	NM_000078.3	c.267C>G	p.Ser89Arg	missense_variant		0.9453	likely_pathogenic	0.07	0.04
chr16_56969462_C_T	56969462	C	T	rs759621654	ENSG00000087237	NM_000078.3	c.310C>T	p.Gln104Ter	stop_gained	High-confidence			0	-0.05
chr16_56969651_G_C	56969651	G	C	.	ENSG00000087237	NM_000078.3	c.409G>C	p.Ala137Pro	missense_variant		0.6996	likely_pathogenic	0.1	-0.07
chr16_56969682_G_A	56969682	G	A	rs891649254	ENSG00000087237	NM_000078.3	c.439+1G>A		splice_donor_variant	High-confidence			0.85	-0.75
chr16_56969935_G_C	56969935	G	C	rs184615182	ENSG00000087237	NM_000078.3	c.461G>C	p.Arg154Pro	missense_variant		0.6243	likely_pathogenic	0.04	-0.04
chr16_56969935_GGACC_G	56969935	GGACC	G	rs768891652	ENSG00000087237	NM_000078.3	c.464_467del	p.Thr155MetfsTer37	frameshift_variant	High-confidence			0.12	-0.34
chr16_56969947_CT_C	56969947	CT	C	rs781445411	ENSG00000087237	NM_000078.3	c.474del	p.Asp159ThrfsTer34	frameshift_variant	High-confidence			0.02	-0.12
chr16_56969964_T_C	56969964	T	C	.	ENSG00000087237	NM_000078.3	c.490T>C	p.Phe164Leu	missense_variant		0.9111	likely_pathogenic	0.01	0
chr16_56969974_T_G	56969974	T	G	rs2056097946	ENSG00000087237	NM_000078.3	c.500T>G	p.Leu167Arg	missense_variant		0.6029	likely_pathogenic	0	0
chr16_56969997_C_T	56969997	C	T	rs991861534	ENSG00000087237	NM_000078.3	c.523C>T	p.Arg175Ter	stop_gained	High-confidence			0.01	-0.06
chr16_56971049_C_T	56971049	C	T	rs142750310	ENSG00000087237	NM_000078.3	c.544C>T	p.Gln182Ter	stop_gained	High-confidence			0.27	-0.34
chr16_56971073_T_C	56971073	T	C	rs1326246526	ENSG00000087237	NM_000078.3	c.568T>C	p.Phe190Leu	missense_variant		0.5843	likely_pathogenic	0.08	-0.12
chr16_56971080_T_A	56971080	T	A	rs771487390	ENSG00000087237	NM_000078.3	c.575T>A	p.Leu192Gln	missense_variant		0.7662	likely_pathogenic	0.39	0.09
chr16_56971322_T_C	56971322	T	C	rs1204133324	ENSG00000087237	NM_000078.3	c.599T>C	p.Ile200Thr	missense_variant		0.6473	likely_pathogenic	0.32	-0.18
chr16_56971343_T_G	56971343	T	G	.	ENSG00000087237	NM_000078.3	c.620T>G	p.Ile207Ser	missense_variant		0.6395	likely_pathogenic	0.05	-0.08
chr16_56971358_C_A	56971358	C	A	rs368805891	ENSG00000087237	NM_000078.3	c.635C>A	p.Ala212Asp	missense_variant		0.7109	likely_pathogenic	0.09	0.02
chr16_56971382_G_A	56971382	G	A	.	ENSG00000087237	NM_000078.3	c.658+1G>A		splice_donor_variant	High-confidence			0.94	-0.58
chr16_56971383_T_C	56971383	T	C	rs777256524	ENSG00000087237	NM_000078.3	c.658+2T>C		splice_donor_variant	High-confidence			0.94	-0.58
chr16_56971998_TC_T	56971998	TC	T	rs759929211	ENSG00000087237	NM_000078.3	c.667del	p.Leu223PhefsTer12	frameshift_variant	High-confidence			0.05	0.01
chr16_56972001_T_G	56972001	T	G	rs747056056	ENSG00000087237	NM_000078.3	c.668T>G	p.Leu223Arg	missense_variant		0.6317	likely_pathogenic	0	0
chr16_56972004_CA_C	56972004	CA	C	.	ENSG00000087237	NM_000078.3	c.672del	p.Asp225MetfsTer10	frameshift_variant	High-confidence			0.05	0.01
chr16_56972069_G_A	56972069	G	A	.	ENSG00000087237	NM_000078.3	c.736G>A	p.Glu246Lys	missense_variant		0.7484	likely_pathogenic	0	0
chr16_56972072_T_TC	56972072	T	TC	.	ENSG00000087237	NM_000078.3	c.742dup	p.His248ProfsTer37	frameshift_variant	High-confidence			0.01	0.01
chr16_56973358_G_T	56973358	G	T	rs745956017	ENSG00000087237	NM_000078.3	c.778G>T	p.Glu260Ter	stop_gained	High-confidence			0.51	-0.48
chr16_56973362_ACCTC_A	56973362	ACCTC	A	rs767971569	ENSG00000087237	NM_000078.3	c.785_788del	p.Leu262ProfsTer31	frameshift_variant	High-confidence			0.02	-0.17
chr16_56973370_CT_C	56973370	CT	C	rs752437798	ENSG00000087237	NM_000078.3	c.791del	p.Leu264ProfsTer30	frameshift_variant	High-confidence			0.1	-0.2
chr16_56973381_C_A	56973381	C	A	rs776459790	ENSG00000087237	NM_000078.3	c.801C>A	p.Phe267Leu	missense_variant		0.899	likely_pathogenic	0.06	-0.06
chr16_56973409_A_G	56973409	A	G	rs776797827	ENSG00000087237	NM_000078.3	c.829A>G	p.Met277Val	missense_variant		0.6982	likely_pathogenic	0	-0.01
chr16_56973413_T_G	56973413	T	G	rs755528414	ENSG00000087237	NM_000078.3	c.833T>G	p.Leu278Arg	missense_variant		0.8415	likely_pathogenic	0	0
chr16_56973419_T_C	56973419	T	C	.	ENSG00000087237	NM_000078.3	c.839T>C	p.Phe280Ser	missense_variant		0.8301	likely_pathogenic	0.02	0
chr16_56973424_T_C	56973424	T	C	.	ENSG00000087237	NM_000078.3	c.844T>C	p.Phe282Leu	missense_variant		0.7144	likely_pathogenic	0.01	0
chr16_56973427_TC_T	56973427	TC	T	rs763714949	ENSG00000087237	NM_000078.3	c.848del	p.Ser283LeufsTer11	frameshift_variant	High-confidence			0.01	-0.12
chr16_56973433_C_T	56973433	C	T	rs748488549	ENSG00000087237	NM_000078.3	c.853C>T	p.Arg285Ter	stop_gained	High-confidence			0.07	-0.13
chr16_56973449_T_C	56973449	T	C	rs369941536	ENSG00000087237	NM_000078.3	c.869T>C	p.Leu290Pro	missense_variant		0.6939	likely_pathogenic	0.01	0
chr16_56973452_C_A	56973452	C	A	rs200375648	ENSG00000087237	NM_000078.3	c.872C>A	p.Ala291Asp	missense_variant		0.7341	likely_pathogenic	0.02	0.02
chr16_56973461_C_A	56973461	C	A	rs1567472971	ENSG00000087237	NM_000078.3	c.881C>A	p.Ala294Asp	missense_variant		0.5933	likely_pathogenic	0.04	0.01
chr16_56973511_G_A	56973511	G	A	rs1309946090	ENSG00000087237	NM_000078.3	c.930+1G>A		splice_donor_variant	High-confidence			0.99	-0.85
chr16_56975122_TTCAACACCAA_T	56975122	TTCAACACCAA	T	rs779824367	ENSG00000087237	NM_000078.3	c.953_962del	p.Phe318SerfsTer41	frameshift_variant	High-confidence			0	-0.11
chr16_56975137_G_T	56975137	G	T	rs748890214	ENSG00000087237	NM_000078.3	c.967G>T	p.Glu323Ter	stop_gained	High-confidence			0.01	-0.09
chr16_56975146_C_T	56975146	C	T	rs1428139220	ENSG00000087237	NM_000078.3	c.976C>T	p.Gln326Ter	stop_gained	High-confidence			0.01	-0.04
chr16_56978173_T_A	56978173	T	A	rs1348877906	ENSG00000087237	NM_000078.3	c.1064T>A	p.Val355Asp	missense_variant		0.6582	likely_pathogenic	0	0
chr16_56978210_TC_T	56978210	TC	T	rs769850349	ENSG00000087237	NM_000078.3	c.1103del	p.Pro368HisfsTer9	frameshift_variant	High-confidence			0	0.02
chr16_56978232_TC_T	56978232	TC	T	rs777915580	ENSG00000087237	NM_000078.3	c.1124del	p.Ser375LeufsTer2	frameshift_variant	High-confidence			0	0.02
chr16_56981157_G_A	56981157	G	A	rs756059239	ENSG00000087237	NM_000078.3	c.1147-1G>A		splice_acceptor_variant	High-confidence			0.99	-0.88
chr16_56981180_C_A	56981180	C	A	rs1355392609	ENSG00000087237	NM_000078.3	c.1169C>A	p.Ala390Asp	missense_variant		0.741	likely_pathogenic	0.01	0
chr16_56981201_T_A	56981201	T	A	rs566897355	ENSG00000087237	NM_000078.3	c.1190T>A	p.Leu397His	missense_variant		0.7803	likely_pathogenic	0	-0.02
chr16_56981225_AG_A	56981225	AG	A	.	ENSG00000087237	NM_000078.3	c.1214+1del		splice_donor_variant	High-confidence			0.98	-0.76
chr16_56981226_G_A	56981226	G	A	rs749941564	ENSG00000087237	NM_000078.3	c.1214+1G>A		splice_donor_variant	High-confidence			0.97	-0.76
chr16_56981643_TCAGGATTACAC_T	56981643	TCAGGATTACAC	T	rs1395229966	ENSG00000087237	NM_000078.3	c.1215-1_1224del		splice_acceptor_variant	High-confidence			0.9	-0.89
chr16_56981645_A_G	56981645	A	G	rs200573694	ENSG00000087237	NM_000078.3	c.1215-2A>G		splice_acceptor_variant	High-confidence			0.9	-0.84
chr16_56981657_A_AAGACT	56981657	A	AAGACT	rs1392844863	ENSG00000087237	NM_000078.3	c.1226_1230dup	p.Val411ArgfsTer6	frameshift_variant	High-confidence			0.05	-0.08
chr16_56981659_GA_G	56981659	GA	G	.	ENSG00000087237	NM_000078.3	c.1228del	p.Thr410LeufsTer5	frameshift_variant	High-confidence			0.02	-0.04
chr16_56981661_C_CGA	56981661	C	CGA	.	ENSG00000087237	NM_000078.3	c.1229_1230insGA	p.Val411MetfsTer5	frameshift_variant	High-confidence			0.06	0.01
chr16_56982181_TC_T	56982181	TC	T	rs1455055691	ENSG00000087237	NM_000078.3	c.1267del	p.Gln423ArgfsTer7	frameshift_variant	High-confidence			0.05	0.06
chr16_56982235_CT_C	56982235	CT	C	.	ENSG00000087237	NM_000078.3	c.1320del	p.Arg441GlyfsTer4	frameshift_variant	High-confidence			0.1	-0.04
chr16_56982237_CGTA_C	56982237	CGTA	C	.	ENSG00000087237	NM_000078.3	c.1321+1_1321+3del		splice_donor_variant	High-confidence			0.97	-0.85
chr16_56982238_G_A	56982238	G	A	rs5742907	ENSG00000087237	NM_000078.3	c.1321+1G>A		splice_donor_variant	High-confidence			0.97	-0.84
chr16_56982238_G_GT	56982238	G	GT	rs1567476573	ENSG00000087237	NM_000078.3	c.1321+2dup		splice_donor_variant	High-confidence			0.95	-0.82
chr16_56982238_G_T	56982238	G	T	rs5742907	ENSG00000087237	NM_000078.3	c.1321+1G>T		splice_donor_variant	High-confidence			0.97	-0.84
chr16_56983324_A_G	56983324	A	G	rs1442792943	ENSG00000087237	NM_000078.3	c.1322-2A>G		splice_acceptor_variant	High-confidence			0.99	-0.87
chr16_56983383_T_G	56983383	T	G	.	ENSG00000087237	NM_000078.3	c.1379T>G	p.Ile460Ser	missense_variant		0.7261	likely_pathogenic	0	0
chr16_56983406_C_T	56983406	C	T	rs577301331	ENSG00000087237	NM_000078.3	c.1402C>T	p.Arg468Ter	stop_gained	High-confidence			0.01	-0.1
chr16_56983412_G_A	56983412	G	A	rs2056202674	ENSG00000087237	NM_000078.3	c.1407+1G>A		splice_donor_variant	High-confidence			0.97	-0.85
chr16_56983595_T_C	56983595	T	C	.	ENSG00000087237	NM_000078.3	c.1411T>C	p.Phe471Leu	missense_variant		0.8287	likely_pathogenic	0	-0.04
chr16_56983616_T_C	56983616	T	C	rs770051789	ENSG00000087237	NM_000078.3	c.1432T>C	p.Phe478Leu	missense_variant		0.9487	likely_pathogenic	0.01	-0.02

### Sheet: S4_AoU_CETP_Variants
Variant ID	Genomic Position (GRCh38)	Reference Allele	Alternate Allele	dbSNP rsID	Gene (Ensembl ID)	MANE Transcript	HGVS Coding	HGVS Protein	Variant Consequence	Loss-of-Function Confidence (LOFTEE)	AlphaMissense Score	AlphaMissense Classification	SpliceAI Max Delta Score	Pangolin Max Delta Score
chr16_56961990_CCA_C	56961990	CCA	C	rs766825140	ENSG00000087237	NM_000078.3	c.14_15del	p.Thr5SerfsTer95	frameshift_variant	High-confidence			0	-0.2
chr16_56962068_G_A	56962068	G	A	rs771585518	ENSG00000087237	NM_000078.3	c.89G>A	p.Cys30Tyr	missense_variant		0.7861	likely_pathogenic	0.01	0.02
chr16_56962071_G_C	56962071	G	C	rs147758502	ENSG00000087237	NM_000078.3	c.92G>C	p.Arg31Pro	missense_variant		0.9878	likely_pathogenic	0	-0.14
chr16_56962097_TGTAA_T	56962097	TGTAA	T	rs751916721	ENSG00000087237	NM_000078.3	c.118+4_118+7del		splice_donor_variant	High-confidence			0.99	-0.53
chr16_56962098_G_A	56962098	G	A	rs776131795	ENSG00000087237	NM_000078.3	c.118+1G>A		splice_donor_variant	High-confidence			0.99	-0.52
chr16_56963009_G_A	56963009	G	A	rs770472024	ENSG00000087237	NM_000078.3	c.119-1G>A		splice_acceptor_variant	High-confidence			1	-0.87
chr16_56963051_C_T	56963051	C	T	rs780627434	ENSG00000087237	NM_000078.3	c.160C>T	p.Arg54Ter	stop_gained	High-confidence			0	-0.03
chr16_56963054_GC_G	56963054	GC	G	rs753876598	ENSG00000087237	NM_000078.3	c.165del	p.Ser56AlafsTer11	frameshift_variant	High-confidence			0	-0.01
chr16_56963113_T_G	56963113	T	G	rs201790757	ENSG00000087237	NM_000078.3	c.222T>G	p.Tyr74Ter	stop_gained	High-confidence			0	-0.04
chr16_56969388_T_A	56969388	T	A	rs2056091161	ENSG00000087237	NM_000078.3	c.236T>A	p.Ile79Asn	missense_variant		0.7393	likely_pathogenic	0.01	0.01
chr16_56969390_C_CA	56969390	C	CA	rs2056091212	ENSG00000087237	NM_000078.3	c.239dup	p.Ile81AspfsTer20	frameshift_variant	High-confidence			0	0.01
chr16_56969419_C_G	56969419	C	G	rs2056091623	ENSG00000087237	NM_000078.3	c.267C>G	p.Ser89Arg	missense_variant		0.9453	likely_pathogenic	0.07	0.04
chr16_56969462_C_T	56969462	C	T	rs759621654	ENSG00000087237	NM_000078.3	c.310C>T	p.Gln104Ter	stop_gained	High-confidence			0	-0.05
chr16_56969651_G_C	56969651	G	C	.	ENSG00000087237	NM_000078.3	c.409G>C	p.Ala137Pro	missense_variant		0.6996	likely_pathogenic	0.1	-0.07
chr16_56969682_G_A	56969682	G	A	rs891649254	ENSG00000087237	NM_000078.3	c.439+1G>A		splice_donor_variant	High-confidence			0.85	-0.75
chr16_56969935_G_C	56969935	G	C	rs184615182	ENSG00000087237	NM_000078.3	c.461G>C	p.Arg154Pro	missense_variant		0.6243	likely_pathogenic	0.04	-0.04
chr16_56969935_GGACC_G	56969935	GGACC	G	rs768891652	ENSG00000087237	NM_000078.3	c.464_467del	p.Thr155MetfsTer37	frameshift_variant	High-confidence			0.12	-0.34
chr16_56969947_CT_C	56969947	CT	C	rs781445411	ENSG00000087237	NM_000078.3	c.474del	p.Asp159ThrfsTer34	frameshift_variant	High-confidence			0.02	-0.12
chr16_56969964_T_C	56969964	T	C	.	ENSG00000087237	NM_000078.3	c.490T>C	p.Phe164Leu	missense_variant		0.9111	likely_pathogenic	0.01	0
chr16_56969974_T_G	56969974	T	G	rs2056097946	ENSG00000087237	NM_000078.3	c.500T>G	p.Leu167Arg	missense_variant		0.6029	likely_pathogenic	0	0
chr16_56969997_C_T	56969997	C	T	rs991861534	ENSG00000087237	NM_000078.3	c.523C>T	p.Arg175Ter	stop_gained	High-confidence			0.01	-0.06
chr16_56971049_C_T	56971049	C	T	rs142750310	ENSG00000087237	NM_000078.3	c.544C>T	p.Gln182Ter	stop_gained	High-confidence			0.27	-0.34
chr16_56971073_T_C	56971073	T	C	rs1326246526	ENSG00000087237	NM_000078.3	c.568T>C	p.Phe190Leu	missense_variant		0.5843	likely_pathogenic	0.08	-0.12
chr16_56971080_T_A	56971080	T	A	rs771487390	ENSG00000087237	NM_000078.3	c.575T>A	p.Leu192Gln	missense_variant		0.7662	likely_pathogenic	0.39	0.09
chr16_56971322_T_C	56971322	T	C	rs1204133324	ENSG00000087237	NM_000078.3	c.599T>C	p.Ile200Thr	missense_variant		0.6473	likely_pathogenic	0.32	-0.18
chr16_56971343_T_G	56971343	T	G	.	ENSG00000087237	NM_000078.3	c.620T>G	p.Ile207Ser	missense_variant		0.6395	likely_pathogenic	0.05	-0.08
chr16_56971358_C_A	56971358	C	A	rs368805891	ENSG00000087237	NM_000078.3	c.635C>A	p.Ala212Asp	missense_variant		0.7109	likely_pathogenic	0.09	0.02
chr16_56971382_G_A	56971382	G	A	.	ENSG00000087237	NM_000078.3	c.658+1G>A		splice_donor_variant	High-confidence			0.94	-0.58
chr16_56971383_T_C	56971383	T	C	rs777256524	ENSG00000087237	NM_000078.3	c.658+2T>C		splice_donor_variant	High-confidence			0.94	-0.58
chr16_56971998_TC_T	56971998	TC	T	rs759929211	ENSG00000087237	NM_000078.3	c.667del	p.Leu223PhefsTer12	frameshift_variant	High-confidence			0.05	0.01
chr16_56972001_T_G	56972001	T	G	rs747056056	ENSG00000087237	NM_000078.3	c.668T>G	p.Leu223Arg	missense_variant		0.6317	likely_pathogenic	0	0
chr16_56972004_CA_C	56972004	CA	C	.	ENSG00000087237	NM_000078.3	c.672del	p.Asp225MetfsTer10	frameshift_variant	High-confidence			0.05	0.01
chr16_56972069_G_A	56972069	G	A	.	ENSG00000087237	NM_000078.3	c.736G>A	p.Glu246Lys	missense_variant		0.7484	likely_pathogenic	0	0
chr16_56972072_T_TC	56972072	T	TC	.	ENSG00000087237	NM_000078.3	c.742dup	p.His248ProfsTer37	frameshift_variant	High-confidence			0.01	0.01
chr16_56973358_G_T	56973358	G	T	rs745956017	ENSG00000087237	NM_000078.3	c.778G>T	p.Glu260Ter	stop_gained	High-confidence			0.51	-0.48
chr16_56973362_ACCTC_A	56973362	ACCTC	A	rs767971569	ENSG00000087237	NM_000078.3	c.785_788del	p.Leu262ProfsTer31	frameshift_variant	High-confidence			0.02	-0.17
chr16_56973370_CT_C	56973370	CT	C	rs752437798	ENSG00000087237	NM_000078.3	c.791del	p.Leu264ProfsTer30	frameshift_variant	High-confidence			0.1	-0.2
chr16_56973381_C_A	56973381	C	A	rs776459790	ENSG00000087237	NM_000078.3	c.801C>A	p.Phe267Leu	missense_variant		0.899	likely_pathogenic	0.06	-0.06
chr16_56973409_A_G	56973409	A	G	rs776797827	ENSG00000087237	NM_000078.3	c.829A>G	p.Met277Val	missense_variant		0.6982	likely_pathogenic	0	-0.01
chr16_56973413_T_G	56973413	T	G	rs755528414	ENSG00000087237	NM_000078.3	c.833T>G	p.Leu278Arg	missense_variant		0.8415	likely_pathogenic	0	0
chr16_56973419_T_C	56973419	T	C	.	ENSG00000087237	NM_000078.3	c.839T>C	p.Phe280Ser	missense_variant		0.8301	likely_pathogenic	0.02	0
chr16_56973424_T_C	56973424	T	C	.	ENSG00000087237	NM_000078.3	c.844T>C	p.Phe282Leu	missense_variant		0.7144	likely_pathogenic	0.01	0
chr16_56973427_TC_T	56973427	TC	T	rs763714949	ENSG00000087237	NM_000078.3	c.848del	p.Ser283LeufsTer11	frameshift_variant	High-confidence			0.01	-0.12
chr16_56973433_C_T	56973433	C	T	rs748488549	ENSG00000087237	NM_000078.3	c.853C>T	p.Arg285Ter	stop_gained	High-confidence			0.07	-0.13
chr16_56973449_T_C	56973449	T	C	rs369941536	ENSG00000087237	NM_000078.3	c.869T>C	p.Leu290Pro	missense_variant		0.6939	likely_pathogenic	0.01	0
chr16_56973452_C_A	56973452	C	A	rs200375648	ENSG00000087237	NM_000078.3	c.872C>A	p.Ala291Asp	missense_variant		0.7341	likely_pathogenic	0.02	0.02
chr16_56973461_C_A	56973461	C	A	rs1567472971	ENSG00000087237	NM_000078.3	c.881C>A	p.Ala294Asp	missense_variant		0.5933	likely_pathogenic	0.04	0.01
chr16_56973511_G_A	56973511	G	A	rs1309946090	ENSG00000087237	NM_000078.3	c.930+1G>A		splice_donor_variant	High-confidence			0.99	-0.85
chr16_56975122_TTCAACACCAA_T	56975122	TTCAACACCAA	T	rs779824367	ENSG00000087237	NM_000078.3	c.953_962del	p.Phe318SerfsTer41	frameshift_variant	High-confidence			0	-0.11
chr16_56975137_G_T	56975137	G	T	rs748890214	ENSG00000087237	NM_000078.3	c.967G>T	p.Glu323Ter	stop_gained	High-confidence			0.01	-0.09
chr16_56975146_C_T	56975146	C	T	rs1428139220	ENSG00000087237	NM_000078.3	c.976C>T	p.Gln326Ter	stop_gained	High-confidence			0.01	-0.04
chr16_56978173_T_A	56978173	T	A	rs1348877906	ENSG00000087237	NM_000078.3	c.1064T>A	p.Val355Asp	missense_variant		0.6582	likely_pathogenic	0	0
chr16_56978210_TC_T	56978210	TC	T	rs769850349	ENSG00000087237	NM_000078.3	c.1103del	p.Pro368HisfsTer9	frameshift_variant	High-confidence			0	0.02
chr16_56978232_TC_T	56978232	TC	T	rs777915580	ENSG00000087237	NM_000078.3	c.1124del	p.Ser375LeufsTer2	frameshift_variant	High-confidence			0	0.02
chr16_56981157_G_A	56981157	G	A	rs756059239	ENSG00000087237	NM_000078.3	c.1147-1G>A		splice_acceptor_variant	High-confidence			0.99	-0.88
chr16_56981180_C_A	56981180	C	A	rs1355392609	ENSG00000087237	NM_000078.3	c.1169C>A	p.Ala390Asp	missense_variant		0.741	likely_pathogenic	0.01	0
chr16_56981201_T_A	56981201	T	A	rs566897355	ENSG00000087237	NM_000078.3	c.1190T>A	p.Leu397His	missense_variant		0.7803	likely_pathogenic	0	-0.02
chr16_56981225_AG_A	56981225	AG	A	.	ENSG00000087237	NM_000078.3	c.1214+1del		splice_donor_variant	High-confidence			0.98	-0.76
chr16_56981226_G_A	56981226	G	A	rs749941564	ENSG00000087237	NM_000078.3	c.1214+1G>A		splice_donor_variant	High-confidence			0.97	-0.76
chr16_56981643_TCAGGATTACAC_T	56981643	TCAGGATTACAC	T	rs1395229966	ENSG00000087237	NM_000078.3	c.1215-1_1224del		splice_acceptor_variant	High-confidence			0.9	-0.89
chr16_56981645_A_G	56981645	A	G	rs200573694	ENSG00000087237	NM_000078.3	c.1215-2A>G		splice_acceptor_variant	High-confidence			0.9	-0.84
chr16_56981657_A_AAGACT	56981657	A	AAGACT	rs1392844863	ENSG00000087237	NM_000078.3	c.1226_1230dup	p.Val411ArgfsTer6	frameshift_variant	High-confidence			0.05	-0.08
chr16_56981659_GA_G	56981659	GA	G	.	ENSG00000087237	NM_000078.3	c.1228del	p.Thr410LeufsTer5	frameshift_variant	High-confidence			0.02	-0.04
chr16_56981661_C_CGA	56981661	C	CGA	.	ENSG00000087237	NM_000078.3	c.1229_1230insGA	p.Val411MetfsTer5	frameshift_variant	High-confidence			0.06	0.01
chr16_56982181_TC_T	56982181	TC	T	rs1455055691	ENSG00000087237	NM_000078.3	c.1267del	p.Gln423ArgfsTer7	frameshift_variant	High-confidence			0.05	0.06
chr16_56982235_CT_C	56982235	CT	C	.	ENSG00000087237	NM_000078.3	c.1320del	p.Arg441GlyfsTer4	frameshift_variant	High-confidence			0.1	-0.04
chr16_56982237_CGTA_C	56982237	CGTA	C	.	ENSG00000087237	NM_000078.3	c.1321+1_1321+3del		splice_donor_variant	High-confidence			0.97	-0.85
chr16_56982238_G_A	56982238	G	A	rs5742907	ENSG00000087237	NM_000078.3	c.1321+1G>A		splice_donor_variant	High-confidence			0.97	-0.84
chr16_56982238_G_GT	56982238	G	GT	rs1567476573	ENSG00000087237	NM_000078.3	c.1321+2dup		splice_donor_variant	High-confidence			0.95	-0.82
chr16_56982238_G_T	56982238	G	T	rs5742907	ENSG00000087237	NM_000078.3	c.1321+1G>T		splice_donor_variant	High-confidence			0.97	-0.84
chr16_56983324_A_G	56983324	A	G	rs1442792943	ENSG00000087237	NM_000078.3	c.1322-2A>G		splice_acceptor_variant	High-confidence			0.99	-0.87
chr16_56983383_T_G	56983383	T	G	.	ENSG00000087237	NM_000078.3	c.1379T>G	p.Ile460Ser	missense_variant		0.7261	likely_pathogenic	0	0
chr16_56983406_C_T	56983406	C	T	rs577301331	ENSG00000087237	NM_000078.3	c.1402C>T	p.Arg468Ter	stop_gained	High-confidence			0.01	-0.1
chr16_56983412_G_A	56983412	G	A	rs2056202674	ENSG00000087237	NM_000078.3	c.1407+1G>A		splice_donor_variant	High-confidence			0.97	-0.85
chr16_56983595_T_C	56983595	T	C	.	ENSG00000087237	NM_000078.3	c.1411T>C	p.Phe471Leu	missense_variant		0.8287	likely_pathogenic	0	-0.04
chr16_56983616_T_C	56983616	T	C	rs770051789	ENSG00000087237	NM_000078.3	c.1432T>C	p.Phe478Leu	missense_variant		0.9487	likely_pathogenic	0.01	-0.02
